# A fair efficacy formula for assessing the effectiveness of contact tracing applications

**DOI:** 10.1101/2020.11.07.20227447

**Authors:** Adam Fowler

## Abstract

Mobile contact tracing apps have been developed by many countries in response to the COVID-19 pandemic. Trials have focussed on unobserved population trials or staged scenarios aimed to simulate real life. No efficacy measure has been developed that assesses the fundamental ability of any proximity detection protocol to accurately detect, measure, and therefore assess the epidemiological risk that a mobile phone owner has been placed at. This paper provides a fair efficacy formula that can be applied to any mobile contact tracing app, using any technology, allowing it’s likely epidemiological effectiveness to be assessed. This paper defines such a formula and provides results for several simulated protocols as well as one real life protocol tested according to the standard methodology set out in this paper. The results presented show that protocols that use time windows greater than 30 seconds or that bucket their distance analogue (E.g. RSSI for Bluetooth) provide poor estimates of risk, showing an efficacy rating of less than 6%. The fair efficacy formula is shown in this paper to be able to be used to calculate the ‘Efficacy of contact tracing’ variable value as used in two papers on using mobile applications for contact tracing [6]. The output from the formulae in this paper, therefore, can be used to directly assess the impact of technology on the spread of a disease outbreak. This formula can be used by nations developing contact tracing applications to assess the efficacy of their applications. This will allow them to reassure their populations and increase the uptake of contact tracing mobile apps, hopefully having an effect on slowing the spread of COVID-19 and future epidemics.
