## Supplementary material for "A fair efficacy formula for assessing the effectiveness of contact tracing applications": Fair Efficacy Formula calculations

### Sheet: FairEfficacyFormula
Top level results for different theoretical and real proximity protocols
	Epidemiological (Perfect performance)	2-min, exact time, advert only	5-min Annealed, advert only	5-min Annealed, 10 distance bounds, advert only	Herald OSS (VMware)		Your Protocol Name Goes Here
Pcountry	0.7253	0.7253	0.7253	0.7253	0.7253		0.7253
Phardware	0.9918	0.8518	0.8518	0.8518	0.9819		0.9918
Psoftware	1	0.804	0.804	0.804	0.98		1
Pspec	0.719353	0.49672	0.49672	0.49672	0.697929		0.719353
Pspec squared	0.517468	0.24673	0.24673	0.24673	0.487104		0.517468
Detection rate	1	1	1	1	1		1
Coverage	Provides full	Provides partial	Provides partial	Provides partial	Provides full		Provides ?
Continuity	1	0.2558	0.2093	0.2093	0.9306		1
Contact event time error – start	15 seconds	60 seconds	120 seconds	120 seconds	2 seconds		?
Contact event time error – end	15 seconds	60 seconds	90 seconds	90 seconds	2 seconds		?
Completeness RT1	1	0.9781	0.9587	0.7518	0.9836		1
Completeness RT2	1	0.9382	0.9189	0.8345	TBD		1
Completeness CE	1	0.9711	0.9587	0.9192	0.9595		1
Accuracy	1	1	1	1	0.9595		1
Accuracy min	1	1	1	1	TBD		1
Accuracy max	1	1	1	1	TBD		1
Mean interval	30 seconds	120 seconds	300 seconds	300 seconds	6.98 seconds		?
Longevity	1	1	1	1	0.985		1
PROBdetection (of risk)	1	0.250198	0.200656	0.157352	0.865093		1
Effectiveness	Very effective	Limited	Limited	Limited	Very effective		?
Efficacy Score	0.465721	0.0555583	0.0445571	0.0349411	0.379252		0.465721
	MAX POSSIBLE SCORE UK AUG 2020	Note: If not an immediate notification of proximity, this will degrade effectiveness further. See Oxford paper March 2020
		Note: Some protocols do not guarantee detection if the contact event is less than 3.5 minutes at the riskiest distance.
